# Identification and Modeling of Necroptosis-Related Genes Associated with the Prognosis of Breast Cancer

**DOI:** 10.1101/2024.08.02.24311442

**Authors:** Yukun Wen

## Abstract

**Background:** As one of the major cancers threatening human health, Breast Cancer (BC) has become the health concern of WHO (World Health Organization) all the year round. In recent years, new cases of BC have gradually increased, reaching 11.7% in 2020. In terms of treatment, the cell death is a basic way to treat cancer, and necroptosis is found to be a programmed form of necrotic cell death, which is related to cancer progression, metastasis and immune monitoring. In this study, the influence and role of Necroptosis-Related Genes (NRGs) in BC were analyzed, and the subtypes, prognostic model and subgroups were studied, respectively.

**Methods:** Four aspects were included in the research content. 1) Difference analysis. The Wilcoxon Test was applied to identify differences between normal people and BC patients. 2) Sub-type analysis. Based on Cox regression analysis, the key genes related to prognosis were extracted and applied to the Consensus clustering technology. Subsequently, after obtaining the subtypes, the Wilcoxon Test was applied to extract the differential genes of subtypes. 3) Prognostic analysis. Further, according to the survival time and state of patients, the genes related to the severity of the disease were extracted by the Cox regression, and the classification modeling of high- and low-risk was carried out by Lasso. 4) Sub-group analysis. Combined with the high- and low-risk labels of patients, the composition of differential genes was further analyzed. Subsequently, GO, KEGG, ssGSEA analyses were performed separately.

**Results:**

1) There are differences in gene expression between normal and BC patients. The results showed that, PLK1, CDKN2A and TERT were significantly different genes with |LogFC| > 2. In addition, PPI (Protein–Protein Interaction) demonstrated that CASP8, TRAF2, TNFRSF1A, HSP90AA1, CYLD, and FADD were hubs in the network. Moreover, co-expression relationship of these genes can be found in the correlation graph.
2) Unsupervised techniques suggested that there are 2 subtype characteristics in BC patients. The clustering results obtained the detailed clinical information of the 2 subtypes, and the survival analysis showed that different subtypes had different survival states. Similarly, the heat map also verified that these 2 types had different gene expression.
3) The validation demonstrated that the prognostic model has good effect. On the one hand, we found that ’BCL2’, ’FLT3’, and ’PLK1’ were the main genes with different expression levels in high- and low-risk patients. On the other hand, not only the ROC, risk curve and survival curve were verified, but also the PCA distribution and forest plots were demonstrated. These results showed that our model has good prognostic effect.
4) There were some differences in immune scores between high- and low-risk groups. A total of 94 genes were differentially expressed in different groups. Immune cell analysis and pathway analysis showed that, in general, immune scores of low-risk subgroup were higher than that in the high-risk subgroup.

**Conclusions:** Our findings revealed the crucial role of NRGs in BC. These are important for tumor immunity and can be used to predict the prognosis of BC.
