## Supplemental Tables for "Identification and Modeling of Necroptosis-Related Genes Associated with the Prognosis of Breast Cancer": GSE7390Risk.xls

id	futime	fustat	BCL2	FLT3	PLK1	riskScore	risk
GSM177885	2.56712328767123	1	1.963400568	1.347183054	3.773559636	-0.0447929931690344	high
GSM177886	18.0575342465753	0	4.638956	1.766967	4.646243	-0.134985591826314	low
GSM177887	2.52602739726027	1	1.976135196	1.273379533	3.997646053	-0.0096681310486828	high
GSM177888	17.1369863013699	1	3.752602829	1.873781922	4.523526785	-0.147627800897266	low
GSM177889	11.3232876712329	1	4.852542	2.641381	4.315452	-0.367836576720486	low
GSM177890	17.827397260274	0	1.536980929	1.660478571	2.872583382	-0.180509436398214	low
GSM177891	16.2931506849315	0	2.424583033	1.681033966	6.293986116	0.0759264111518539	high
GSM177892	15.9342465753425	1	2.998710752	2.19342999	2.917881174	-0.334997869110648	low
GSM177893	16.4575342465753	0	5.819783109	4.263758258	3.023058314	-0.87017743845157	low
GSM177894	4.06575342465753	1	4.751813963	1.528391968	3.817907356	-0.151713909376498	low
GSM177895	5.23561643835616	1	3.951957	2.196163	4.180757	-0.254738404492061	low
GSM177896	16.3945205479452	0	4.928364808	4.900513947	2.391839316	-1.04609678057658	low
GSM177897	17.1205479452055	0	2.975923774	1.929738866	4.811855939	-0.11732878444652	low
GSM177898	11.9780821917808	1	2.625856	2.602411	3.261356	-0.390962482788093	low
GSM177899	2.67671232876712	1	3.204944	1.644693	4.112308	-0.115639371417912	low
GSM177900	10.4931506849315	1	3.585107722	3.389737338	3.977816582	-0.535690547217631	low
GSM177901	1.82739726027397	1	2.294010461	1.752643758	3.966549021	-0.129839341061517	low
GSM177902	5.83287671232877	1	2.854306783	0.697706372	3.871429979	0.0899138503074854	high
GSM177903	9.83561643835616	1	3.176244	1.88543	4.366198	-0.149030163885098	low
GSM177904	15.5972602739726	0	4.978375109	1.480135644	3.002143373	-0.213790174260363	low
GSM177905	15.9534246575342	0	3.091457	3.114739	2.996611	-0.54169985818431	low
GSM177906	15.8493150684932	0	2.676050424	2.204990131	5.070258117	-0.151527080205247	low
GSM177907	15.5095890410959	0	4.56642418	2.200831374	2.850261418	-0.381141305612226	low
GSM177908	7.96986301369863	1	3.377677	4.059097	3.465336	-0.726199270399783	low
GSM177909	4.58630136986301	1	3.729426484	2.149525654	4.130818472	-0.2426791807345	low
GSM177910	14	0	5.10671692	2.713721037	3.824953686	-0.431288307328499	low
GSM177911	15.158904109589	0	5.067273	1.609412	2.784265	-0.263619682060964	low
GSM177912	15.2630136986301	0	5.602142	0	2.417519	0.0612230621481047	high
GSM177913	15.1205479452055	0	3.76689	1.647793	4.361599	-0.109645778750338	low
GSM177914	14.7369863013699	0	5.163760091	2.625303053	2.922771388	-0.487120574954169	low
GSM177915	12.8082191780822	0	2.878648283	1.568662292	3.193836821	-0.166155093993113	low
GSM177916	12.7452054794521	0	5.911145029	2.472872734	3.220419429	-0.446114825050144	low
GSM177917	11.5808219178082	0	5.755721586	2.219172285	2.920711781	-0.408984730194054	low
GSM177918	4.19178082191781	1	1.951341	1.998859	3.258166	-0.23633632942043	low
GSM177919	12.2520547945205	0	5.372177	1.765464	2.968384	-0.291664949949966	low
GSM177920	3.49315068493151	1	4.285588	0.4300232	4.247181	0.146819102770697	high
GSM177921	19.3342465753425	0	5.123432874	0.86796469	3.195754024	-0.0612162626797195	high
GSM177922	2.62465753424658	0	4.8401	0.5102164	3.484533	0.0516043312384656	high
GSM177923	14.6821917808219	0	2.458264873	1.877190744	4.255361919	-0.138522306099672	low
GSM177924	16.2876712328767	0	3.193853	0.1642047	2.870622	0.120813108780745	high
GSM177925	15.4821917808219	0	3.047169686	1.102649959	4.158041086	0.0161474114116105	high
GSM177926	16.5369863013699	1	6.279775266	1.328194074	4.943626651	-0.0505904805314411	high
GSM177927	3.93424657534247	1	2.323124	1.966278	3.288928	-0.235545728022216	low
GSM177928	15.5753424657534	0	3.81208521	1.697106652	2.859677906	-0.246347431599401	low
GSM177929	4.80547945205479	1	3.837539	1.673572	3.918026	-0.154006416770384	low
GSM177930	13.1260273972603	0	3.714432429	0	2.902758331	0.148162886690106	high
GSM177931	3.32876712328767	0	4.026359274	2.178230661	2.988092944	-0.35117635205376	low
GSM177932	10.3534246575342	0	5.424757179	3.795075391	1.286105331	-0.896832208644924	low
GSM177933	14.5369863013699	0	5.710953	3.680654	3.402988	-0.70254679868216	low
GSM177934	15.5561643835616	0	6.550077707	2.186261093	4.201488699	-0.31514587110309	low
GSM177935	2.17534246575342	1	2.30068833	1.261544194	4.447214826	0.0222021010895274	high
GSM177936	15.3753424657534	0	3.629392	1.903998	2.795694	-0.294479117738045	low
GSM177937	9.11232876712329	0	2.911690722	2.484792486	3.779823489	-0.328213602150849	low
GSM177938	3.02465753424658	0	3.56658925	2.039788909	1.941891993	-0.394666467155713	low
GSM177939	12.8520547945205	0	1.79454279	1.94343502	3.628034435	-0.189153339677057	low
GSM177940	14.3506849315068	0	4.322391046	4.451849341	2.907907738	-0.88565684783909	low
GSM177941	13.9753424657534	0	5.129241	1.999907	3.282354	-0.313333416636229	low
GSM177942	7.6958904109589	0	3.191231428	1.715941881	3.892207568	-0.149825291906688	low
GSM177943	9.03013698630137	0	2.323124	1.257938	3.77356	-0.0332768903100091	high
GSM177944	9.73972602739726	0	4.05806894	1.130755042	4.957303328	0.0508030154216541	high
GSM177945	14.8849315068493	0	4.416661075	2.623053163	3.219074583	-0.443569244983357	low
GSM177946	14.3232876712329	0	2.683367	0	4.503459	0.306182635589755	high
GSM177947	14.5643835616438	0	5.955458	2.199895	2.82448	-0.417485330987139	low
GSM177948	13.4931506849315	0	4.21431393	2.52396215	1.64087791	-0.546473353998784	low
GSM177949	13.7315068493151	0	5.224295	3.462375	3.77356	-0.60984755709623	low
GSM177950	12.7178082191781	0	5.348100569	1.121381818	2.76634113	-0.160336222689838	low
GSM177951	9.07123287671233	0	4.271025602	1.515933044	0.663206677	-0.398014477888535	low
GSM177952	13.3232876712329	0	4.510222	0	2.719412	0.113267704694768	high
GSM177953	9.16986301369863	1	3.514674511	2.755983838	3.960020381	-0.390330132440523	low
GSM177954	2.87397260273973	1	3.770044192	0.067142068	5.215790932	0.322829379779468	high
GSM177955	5.76712328767123	0	4.39594	2.563611	2.619302	-0.479081780005181	low
GSM177956	2.54520547945205	1	3.021249193	2.042252453	4.003145089	-0.211135407206319	low
GSM177957	13.2328767123288	0	3.775691648	0.976535946	0.647168784	-0.26357947773005	low
GSM177958	5.88493150684932	1	1.93663	2.663279	3.555132	-0.363504392607353	low
GSM177959	12.9315068493151	0	2.931213	1.889215	2.638445	-0.286804805831968	low
GSM177960	6.72054794520548	1	3.670254504	1.862457703	3.787947919	-0.203867528101886	low
GSM177961	12.158904109589	0	4.268916519	2.446501234	2.50009787	-0.458988118145814	low
GSM177962	12.2438356164384	0	3.257325206	3.019227504	3.62714332	-0.471764889963619	low
GSM177963	4.76712328767123	0	1.965976744	0	3.532228965	0.243587452301505	high
GSM177964	9.88493150684931	1	3.89458218	2.797980627	2.260498907	-0.550004476393454	low
GSM177965	10.6849315068493	0	3.594732	2.548215	0.9919306	-0.59037422705554	low
GSM177966	4.25753424657534	0	3.233939901	1.807964786	4.364575438	-0.132859930924213	low
GSM177967	9.70958904109589	0	5.025639941	2.282107364	2.116295597	-0.47186860523523	low
GSM177968	10.1945205479452	0	4.040400006	1.703834081	4.440562619	-0.122719293472116	low
GSM177969	10.3315068493151	0	3.702932604	1.730116821	3.213294842	-0.221935718825796	low
GSM177970	9.02191780821918	0	2.592499	2.637694	5.056347	-0.249668147649661	low
GSM177971	10.4109589041096	0	5.465640374	2.702958685	3.199133233	-0.489509740112838	low
GSM177972	12.2054794520548	0	3.89458218	2.378129296	2.460292283	-0.437352357434912	low
GSM177973	2.81917808219178	1	5.050432392	2.23221998	3.744818119	-0.326293185489476	low
GSM177974	13.5671232876712	0	4.2741	2.257873	3.687444	-0.317673964336182	low
GSM177975	8.17808219178082	1	1.560398	1.741371	4.13689	-0.0949806605436571	low
GSM177976	12.6109589041096	0	3.343013404	2.358264477	2.877603911	-0.384600164823769	low
GSM177977	13.3068493150685	0	2.122144211	2.082046462	4.266021314	-0.176208396607769	low
GSM177978	12.8246575342466	0	2.878648283	2.383444185	4.872280641	-0.213785978609401	low
GSM177979	8.12328767123288	1	2.434004821	1.239967912	4.613846371	0.0376272698620123	high
GSM177980	12.5917808219178	0	1.35003	1.598017	4.870863	0.00379171719153537	high
GSM177981	3.3013698630137	1	2.941296	2.973335	3.835545	-0.436179945169989	low
GSM177982	5.25479452054795	1	2.485760517	0.985147847	2.174781087	-0.107164190606429	low
GSM177983	5.78356164383562	1	4.541639	2.658322	3.143749	-0.460974433296558	low
GSM177984	11.8547945205479	0	4.76524124	2.365032864	3.005550696	-0.41080889618711	low
GSM177985	11.9232876712329	0	2.805247	1.828232	4.054354	-0.152547839338554	low
GSM177986	11.4547945205479	0	4.410646	2.021039	3.512481	-0.281317848688271	low
GSM177987	8.73424657534247	0	5.142675738	3.391800843	2.556879293	-0.692354792523277	low
GSM177988	7.32054794520548	0	2.821523	3.899553	3.647168	-0.660843358346527	low
GSM177989	2.17534246575342	1	4.238204	3.026012	3.010819	-0.548631639167587	low
GSM177990	4.35890410958904	0	2.805246993	2.82206321	4.144669167	-0.37259530181656	low
GSM177991	5.26027397260274	0	2.572576363	2.926085063	2.166484321	-0.554348450321826	low
GSM177992	7.25205479452055	0	2.665257	3.197823	3.638929	-0.49700269780588	low
GSM177993	1.13150684931507	1	6.212579	1.222821	3.317519	-0.159370788262545	low
GSM177994	3.53424657534247	0	2.372328408	2.488083547	0.796910048	-0.562451905185942	low
GSM177995	12.5150684931507	0	3.24686	2.336837	3.494201	-0.3262849849823	low
GSM177996	12.4301369863014	0	4.106566617	2.255592625	0.962512775	-0.53850251706913	low
GSM177997	13.7945205479452	0	4.736775	1.800898	1.045865	-0.443128363482137	low
GSM177998	8.78630136986301	1	3.747821	2.316464	3.817907	-0.307247980952274	low
GSM177999	1.34520547945205	1	4.342837	1.663984	4.049314	-0.153469567600809	low
GSM178000	22.6054794520548	0	4.553944297	2.407002418	3.193836821	-0.39959882455241	low
GSM178001	6.98356164383562	0	2.618527094	0.983860748	3.812994923	0.025411035517971	high
GSM178002	11.1917808219178	0	5.387676916	1.864468231	3.032360209	-0.309420127324206	low
GSM178003	7.92328767123288	1	3.119924657	1.993620724	4.586124854	-0.154202771211834	low
GSM178004	14.3452054794521	0	2.946932	2.390362	3.307823	-0.346529235906595	low
GSM178005	14.8109589041096	0	3.725695705	1.485988783	3.773986555	-0.120210472372191	low
GSM178006	11.7232876712329	0	1.742950839	2.026742374	2.804093324	-0.2751321226673	low
GSM178007	14.6821917808219	0	5.189874	1.621386	2.711397	-0.275429609323155	low
GSM178008	10.8602739726027	0	4.302951	3.293835	3.8342	-0.543410829693217	low
GSM178009	1.75890410958904	1	2.563634134	1.058665345	3.665943072	-0.00252316160365645	high
GSM178010	17.2547945205479	0	2.887349593	2.157259197	3.904097639	-0.242342567088411	low
GSM178011	17.5315068493151	0	4.474563	0	3.644559	0.190712316375544	high
GSM178012	15.5698630136986	0	2.636976767	1.859810463	4.583922298	-0.111782314211599	low
GSM178013	17.0958904109589	0	4.562577	1.410869	4.359518	-0.0752978381640858	high
GSM178014	16.8794520547945	0	5.245391	2.744981	2.423384	-0.557868960112761	low
GSM178015	16.8	0	2.38813028	0.985147847	3.313223137	-0.0105324205724345	high
GSM178016	14.6219178082192	1	2.853310523	1.936039009	2.220358106	-0.330192649569049	low
GSM178017	13.6438356164384	0	2.692214	2.269569	3.74654	-0.27625670725647	low
GSM178018	4.66575342465753	1	3.435513622	2.724011452	3.677086375	-0.404463008207231	low
GSM178019	13.7369863013699	0	4.838579	3.117267	2.570888	-0.620808908448234	low
GSM178020	5.27123287671233	1	3.53549599	1.859810463	4.152229676	-0.169775460335445	low
GSM178021	23.8657534246575	0	3.004588973	2.878096565	3.86682191	-0.413356928307076	low
GSM178022	12.8	0	3.585107722	2.546874628	2.591629009	-0.457445247226807	low
GSM178023	19.0219178082192	0	3.320809988	2.127961214	3.316117784	-0.29503632746047	low
GSM178024	16.8082191780822	0	4.038165	3.336111	2.533782	-0.654143509713828	low
GSM178025	4.93972602739726	1	6.993764516	2.267253983	3.955144157	-0.365070231185336	low
GSM178026	16.2109589041096	0	3.266119	2.410623	4.141302	-0.290103323878008	low
GSM178027	16.1890410958904	0	4.301461195	2.19140384	2.848836184	-0.372534313137982	low
GSM178028	6.01643835616438	1	3.377676912	1.955595062	3.669041153	-0.227778947495193	low
GSM178029	16.0547945205479	0	2.498827	2.531297	1.12029	-0.548718555368435	low
GSM178030	10	1	5.159988	2.774353	2.406359	-0.563885544427646	low
GSM178031	15.8328767123288	0	5.266499	1.116436	3.908977	-0.0626223701488133	high
GSM178032	15.8328767123288	0	6.063112	1.692979	1.644148	-0.401781949340945	low
GSM178033	15.6794520547945	0	4.358742448	1.068981099	2.1870403	-0.171760611845149	low
GSM178034	15.6547945205479	0	5.59794	1.965303	4.562738	-0.211068674365913	low
GSM178035	15.4876712328767	0	3.075248341	1.610534497	4.584769205	-0.0655063575613323	high
GSM178036	0.4	1	3.939903	3.059459	3.445573	-0.512917684106944	low
GSM178037	15.5561643835616	0	4.722692	3.443389	2.418004	-0.705249154078486	low
GSM178038	7.38904109589041	1	4.444427104	2.083453967	4.281847528	-0.232774753210344	low
GSM178039	9.9013698630137	1	4.517756523	2.597364807	0.617969607	-0.655449144845877	low
GSM178040	15.3479452054795	0	5.375687	2.306297	2.218575	-0.477617583487409	low
GSM178041	15.8027397260274	0	5.010502963	1.730589074	2.009483585	-0.354071564910365	low
GSM178042	15.572602739726	0	5.606274	2.374754	2.605016	-0.467024349255413	low
GSM178043	15.1506849315068	0	3.715213	2.944167	0.8978834	-0.691789837076613	low
GSM178044	15.2082191780822	0	5.145714304	1.223403648	3.361865753	-0.129393816511487	low
GSM178045	17.4027397260274	0	5.102320232	2.753233551	2.403463316	-0.557861025055037	low
GSM178046	17.2465753424658	0	4.649558378	2.426154972	2.780474236	-0.440561088940754	low
GSM178047	19.8904109589041	0	4.476024	2.594664	3.487716	-0.416309701538723	low
GSM178048	17.2082191780822	0	5.460407	1.56695	1.908218	-0.336139430682352	low
GSM178049	12.586301369863	1	5.527361113	2.418270399	3.488638533	-0.40190650859027	low
GSM178050	16.4465753424658	0	3.083415	0	5.173666	0.351731340730085	high
GSM178051	8.14246575342466	1	4.47817	0	2.436603	0.0906581012137535	high
GSM178052	17.0739726027397	0	2.533426397	1.115828878	4.020925678	0.0145155325629512	high
GSM178053	24.9534246575342	0	4.620102	2.060629	3.246846	-0.317555065116086	low
GSM178054	14.9178082191781	1	4.839333	2.451649	2.398935	-0.482675187484243	low
GSM178055	10.7232876712329	0	3.501296	0	5.039323	0.330257268273561	high
GSM178056	14.1945205479452	0	2.98927683	0	2.708311102	0.150043087365441	high
GSM178057	10.5616438356164	0	3.633325614	1.497606115	3.170516623	-0.170521201807083	low
GSM178058	14.1260273972603	0	3.731161898	1.619267851	4.137795772	-0.120750863056895	low
GSM178059	12.9972602739726	0	2.391345165	1.079233715	4.586521414	0.0732207162870703	high
GSM178060	3.58356164383562	1	3.403455	2.867287	4.28966	-0.38577535627771	low
GSM178061	5.10684931506849	1	3.675911892	2.198932864	3.485875051	-0.306036410036508	low
GSM178062	13.8027397260274	0	4.40752929	1.307261262	3.025962279	-0.15809480475859	low
GSM178063	13.3534246575342	0	3.407372933	2.601922639	4.212910562	-0.331473018546909	low
GSM178064	12.4794520547945	0	2.694955	1.947833	3.534973	-0.220176703943695	low
GSM178065	12.2931506849315	0	2.528303499	2.254690635	4.106049069	-0.239037004938405	low
GSM178066	11.772602739726	0	2.025127	0	3.842945	0.267834928012083	high
GSM178067	13.3315068493151	0	4.194052	2.72217	3.287081	-0.455115553695467	low
GSM178068	11.4465753424658	0	6.057603033	2.092445023	4.981724659	-0.216894356490619	low
GSM178069	16.4684931506849	1	4.204199362	1.985325174	4.26241488	-0.205964277899675	low
GSM178070	11.1013698630137	0	6.446843	1.030933	1.758921	-0.250229303386155	low
GSM178071	10.3616438356164	0	3.99471826	2.883258306	0.972575328	-0.67859168634138	low
GSM178072	9.56712328767123	0	4.630672534	1.406508685	3.325893984	-0.161525164312312	low
GSM178073	7.01643835616438	0	2.847643809	1.437649832	4.178595818	-0.053899448720995	high
GSM178074	14.4767123287671	1	4.716007	2.542724	3.020031	-0.449069888297346	low
GSM178075	7.88767123287671	0	2.189564868	1.376641064	4.478259166	0.00117563208602334	high
GSM178076	14.0739726027397	0	3.645794523	2.582802132	3.199538124	-0.416866553710216	low
GSM178077	19.241095890411	0	3.290148	1.961095	1.293549	-0.423453498698662	low
GSM178078	15.5424657534247	0	2.329830359	0.845551688	5.128219414	0.173071371391996	high
GSM178079	3.41369863013699	1	1.946585209	0	5.044704731	0.36923350021502	high
GSM178080	6.0958904109589	0	3.410961928	2.045627997	3.171964588	-0.290351184520242	low
GSM178081	7.45753424657534	0	3.855780572	2.513725038	3.17098971	-0.408619155517037	low
GSM178082	4.87945205479452	0	1.440735424	1.533259241	3.993330333	-0.0562515478390683	high
