## Supplemental Tables for "Identification and Modeling of Necroptosis-Related Genes Associated with the Prognosis of Breast Cancer": GSE20713Risk.xls

id	futime	fustat	BCL2	FLT3	PLK1	riskScore	risk
GSM519722	8.28	0	2.839344	1.653028	3.609093	-0.150130493233948	low
GSM519723	3.39	1	2.524794	0.9555838	2.330909	-0.0884429402903907	high
GSM519724	8.64	0	2.722254724	1.684044856	2.21497557	-0.269700116422218	low
GSM519725	8.4	0	3.888065089	0.058368106	1.665679566	0.028122379297068	high
GSM519726	7.21	0	2.210348285	0.380505715	3.06328974	0.111613281207842	high
GSM519727	8.19	0	3.025046985	1.412849261	3.259448253	-0.128682775358046	low
GSM519728	2.52	1	1.676619762	0.856122694	2.733036981	-0.0113741352911824	high
GSM519729	8.32	0	1.235128157	0.698056166	4.101390005	0.148992783772957	high
GSM519730	8.82	0	3.142595532	0.945843946	1.910559641	-0.136310478289249	low
GSM519731	9.03	0	4.138242343	1.771376368	3.127354405	-0.249281865563733	low
GSM519732	8.98	0	5.179835422	1.904583832	2.159226452	-0.38570943470624	low
GSM519733	7.61	0	4.089435167	1.863786771	2.34435195	-0.334025766984874	low
GSM519734	9.45	0	3.20446457	1.218779844	3.508919545	-0.0680552078417564	high
GSM519735	9.32	0	4.059329	1.521608	1.713929	-0.307114232640168	low
GSM519736	6.07	0	4.837967	0.9568795	1.493502	-0.215367541155929	low
GSM519737	4.07	1	4.193130611	0.874702918	2.267028986	-0.11655987572262	low
GSM519738	8.84	0	3.127355	1.132176	3.186299	-0.0730162098410891	high
GSM519739	8.03	0	4.50109912	1.38334395	2.6873711	-0.20585190219098	low
GSM519740	1.85	0	3.441083	1.720803	3.098964	-0.222775462083309	low
GSM519741	4.99	1	1.82236	1.058329	3.732185	0.0214069327778512	high
GSM519742	5.72	0	3.69676717	0.921425445	2.15132001	-0.124530252440577	low
GSM519743	7.44	0	4.621981	1.446897	2.497715	-0.239092250482967	low
GSM519744	4.48	0	3.275223017	0.467163471	2.934869925	0.0547558570370909	high
GSM519745	7.37	0	2.709608792	1.095867597	3.575419005	-0.0221490981140662	high
GSM519746	7.81	0	2.766268	1.274637	2.829307	-0.126224413993867	low
GSM519747	7.84	0	3.915909893	0.775831791	4.082402216	0.0631773559225765	high
GSM519748	3.77	1	3.730160397	1.327263774	2.210411535	-0.213377805760056	low
GSM519749	5.28	1	3.416077856	1.317642045	2.690177217	-0.163687888006944	low
GSM519750	8.39	0	5.40612505	3.249467836	3.897309849	-0.555371304023135	low
GSM519751	7.63	0	1.779708818	0.776232209	3.22789237	0.0453125385948807	high
GSM519752	1.52	1	1.766767268	0.106853498	2.069727998	0.103032366786669	high
GSM519753	7.16	0	2.97990634	1.272481857	2.411021828	-0.16564102807417	low
GSM519754	7.23	0	4.272928703	1.151582186	2.015144611	-0.202769330221195	low
GSM519755	6.71	0	2.819595	0.1900836	3.179189	0.149699473298617	high
GSM519756	6.36	0	3.275831672	2.405569866	2.811078877	-0.399270283306943	low
GSM519757	6.55	0	2.243394	0.886651	2.080461	-0.0864137856415166	high
GSM519758	4.98	1	4.297938421	1.547053856	2.105399906	-0.286456865487194	low
GSM519759	6.2	0	3.408596	3.635442	2.153627	-0.738527546469839	low
GSM519760	6.21	0	4.746255195	0.297665381	4.12863245	0.155892896951318	high
GSM519761	5.56	1	4.113871915	4.387203691	2.132047453	-0.929896072729536	low
GSM519762	6.83	0	4.327321031	1.711645556	1.621643606	-0.364899083995129	low
GSM519763	7.08	0	3.877215	1.087397	2.375575	-0.148440538872532	low
GSM519764	6.45	1	2.66136	0.7925896	1.971404	-0.0842635819541109	high
GSM519765	6.22	0	4.833472	3.43451	1.236939	-0.803701392849144	low
GSM519767	1.97	1	3.759809864	1.637613877	2.19378532	-0.286538144844216	low
GSM519768	14.08	0	2.936425685	1.755041253	3.223647301	-0.207788470246068	low
GSM519769	6.17	0	3.408596	1.951447	3.690203	-0.225844337015746	low
GSM519770	2.97	1	3.435029187	1.480357763	2.404680881	-0.225035036609494	low
GSM519771	12.8	0	4.202999728	2.107669748	3.259966076	-0.316901353432885	low
GSM519772	5.95	0	3.454119807	1.915244264	1.816009559	-0.373784072900496	low
GSM519773	4.58	1	3.127354662	1.589729469	2.274043507	-0.253259665013547	low
GSM519774	5.74	0	2.281474371	1.261977954	4.810037626	0.0526045119709191	high
GSM519775	4.52	0	2.9697794	1.324938591	2.574336382	-0.163884013859131	low
GSM519776	6.12	0	3.108475154	2.237998791	3.322458461	-0.314440561866867	low
GSM519777	1.58	1	3.125517806	1.400978753	2.154827147	-0.219868520223159	low
GSM519778	5.43	0	2.584225	1.859334	2.483363	-0.284198393145836	low
GSM519779	5.33	1	3.206805	0.7989906	2.713249	-0.0378552716602762	high
GSM519780	7.08	0	3.821807	0.6679558	2.109131	-0.0730927569529194	high
GSM519781	13.96	0	2.847066	2.090238	2.171107	-0.369415038585227	low
GSM519782	13.39	0	3.35851032	1.108434432	2.883851059	-0.0983389402239358	low
GSM519783	7.93	0	3.868750792	0.960895554	2.940089706	-0.0725537026993714	high
GSM519784	7.42	1	3.90612	1.33034	2.925448	-0.159269824453206	low
GSM519785	5.89	1	1.895773631	1.042227512	3.044141955	-0.0336655680899021	high
GSM519786	11.32	1	2.826098766	1.722431097	2.835220763	-0.229733013259831	low
GSM519787	1.92	1	2.72911254	0.882611868	3.795517992	0.0444033414552753	high
GSM519788	6.38	0	4.443062	1.8366	1.884337	-0.374634535387914	low
GSM519789	5.96	0	4.499759325	3.539136869	2.323303521	-0.729481038525458	low
GSM519790	13.45	0	3.937338792	1.675790499	1.661355618	-0.34373922208779	low
GSM519791	7.9	0	3.929466	4.578297	1.90764	-0.987644514565061	low
GSM519792	13.42	0	3.52473796	1.766602759	3.186054568	-0.228126609157594	low
GSM519793	13.27	0	4.935738	4.466884	1.746525	-1.00041018614318	low
GSM519794	8.74	0	3.562189	1.429124	2.738079	-0.188866859861397	low
GSM519795	5.36	0	4.505982	1.379507	2.140709	-0.250333722166202	low
GSM519796	12.41	0	4.138242343	4.037567308	1.872259531	-0.871955317447414	low
GSM519797	0.87	1	1.483099	0.2279885	2.788371	0.141802263321527	high
GSM519798	7.92	1	4.933307319	3.224810195	2.454516751	-0.657407201417329	low
GSM519799	10.82	0	2.096959347	0.679166849	2.442818101	-0.0052975338663393	high
GSM519800	1.21	0	2.806884916	1.181729198	2.84072892	-0.105016076843815	low
GSM519801	4.89	1	2.868196251	1.367956824	2.396600585	-0.185923362533429	low
GSM519802	9.78	0	3.49307913	1.046162537	4.441784386	0.0415094582602097	high
GSM519803	4.69	1	4.148727987	1.41002456	3.429495232	-0.141812332683656	low
GSM519804	9.99	0	3.798832	0.5791624	1.366614	-0.113642807141974	low
GSM519805	5.58	0	2.532601	0.967613	2.118167	-0.108995852338268	low
GSM519806	3.55	1	1.608905	1.712024	2.846621	-0.196240967687242	low
GSM519807	5.18	1	4.314028332	2.010510006	2.069303938	-0.395943524838332	low
GSM519808	6.19	0	2.39829	0.7215817	3.758187	0.0863781200880151	high
GSM519809	6.11	0	4.599370336	0.729905587	2.067953237	-0.10995342136175	low
GSM519810	6.1	0	3.851635882	2.497225301	2.012391781	-0.500619266764865	low
