## Supplemental Tables for "Identification and Modeling of Necroptosis-Related Genes Associated with the Prognosis of Breast Cancer": GSE42568Risk.xls

id	futime	fustat	BCL2	FLT3	PLK1	riskScore	risk
GSM1045208	8.29041095890411	0	3.4963488	0.8834538	2.4131398	-0.089203243465331	high
GSM1045209	2.06849315068493	1	5.2593524	0.8834538	2.2790403	-0.143993742758394	low
GSM1045210	8.25753424657534	0	4.1466809	0.8834538	2.2790403	-0.116418070484446	low
GSM1045211	4.72876712328767	1	3.34177	0.8834538	2.3169981	-0.0933285106472591	low
GSM1045212	6.0958904109589	0	1.0826981	0.8834538	7.3879936	0.382310755793135	high
GSM1045213	0.780821917808219	1	3.3688446	0.8834538	2.3420651	-0.0919250802349187	low
GSM1045214	5.85753424657534	0	4.3035094	1.6254929	2.2790403	-0.290182607201392	low
GSM1045215	6.70958904109589	0	3.285503	1.568922	2.343143	-0.246697217747098	low
GSM1045216	6.72876712328767	1	2.662567	1.055661	2.888934	-0.0685889063903818	high
GSM1045217	1.15068493150685	1	1.849947	0.8834538	2.2790403	-0.0594974238004356	high
GSM1045218	3.04109589041096	1	3.8374694	0.8834538	5.9867563	0.198078547066973	high
GSM1045219	1.33698630136986	1	3.5873134	0.8834538	3.1761828	-0.0283117558162457	high
GSM1045220	7.44657534246575	0	2.582997	3.573689	2.27904	-0.693550534413109	low
GSM1045221	2.1013698630137	1	1.6682803	0.8987454	2.2790403	-0.0584958870035628	high
GSM1045222	3.33150684931507	1	2.8997863	1.8825492	2.2790403	-0.314242583561644	low
GSM1045223	6.74520547945205	0	3.5773191	1.2773296	2.2790403	-0.192478877749307	low
GSM1045224	5.1013698630137	1	3.5903944	0.8834538	2.2790403	-0.102631454925027	low
GSM1045225	3.35068493150685	1	0.8952082	0.8834538	3.40201	0.0570959056703905	high
GSM1045226	8.27123287671233	0	4.6686722	0.8834538	2.2790403	-0.129354737792499	low
GSM1045227	0.424657534246575	1	2.308389	1.353082	4.899416	0.0384772245310723	high
GSM1045228	2.59452054794521	0	3.124251	0.9616243	2.2790403	-0.108974750201012	low
GSM1045229	1.51232876712329	1	2.0689199	0.8834538	2.2790403	-0.0649242950084032	high
GSM1045230	7.95342465753425	0	2.8730319	0.8834538	2.2790403	-0.0848528444352099	high
GSM1045231	6.67945205479452	0	1.787063	1.16899	2.321186	-0.119820047378325	low
GSM1045232	4.45753424657534	0	4.0558244	0.8834538	2.2790403	-0.114166346531816	low
GSM1045233	4.67945205479452	1	3.3354465	0.8834538	3.0967872	-0.0286400733994382	high
GSM1045234	6.12876712328767	0	1.1341326	0.8834538	2.2790403	-0.0417571803383059	high
GSM1045235	2.31506849315068	1	2.7393622	0.8834538	2.4682842	-0.0658791228603587	high
GSM1045236	8.1013698630137	0	3.4446256	0.8834538	2.2790403	-0.0990188229338536	low
GSM1045237	2.5013698630137	1	2.707251	0.936468	2.27904	-0.0928810120645546	low
GSM1045238	0.378082191780822	1	3.8471126	0.8834538	2.2790403	-0.108993779249823	low
GSM1045239	2.8986301369863	1	2.2895627	0.9786384	2.2790403	-0.0921835212003779	low
GSM1045240	7.55890410958904	0	4.165733	0.8834538	2.2790403	-0.116890244406156	low
GSM1045241	7.57260273972603	0	5.29098	3.66015	2.27904	-0.780457133883353	low
GSM1045242	3.16986301369863	1	0.8855977	0.8834538	2.2790403	-0.0355976651974593	high
GSM1045243	1.4958904109589	0	4.5034545	0.8834538	2.2790403	-0.12526009786593	low
GSM1045244	7.07397260273973	0	4.0540946	0.8834538	2.2790403	-0.114123476378407	low
GSM1045245	6.73972602739726	0	1.6905476	1.4167213	2.2790403	-0.177629919893025	low
GSM1045246	3.66575342465753	1	2.669299	1.2671481	2.2790403	-0.167644253461446	low
GSM1045247	7.19452054794521	0	5.2483339	0.8834538	2.2790403	-0.143720667960531	low
GSM1045248	8.07671232876712	0	1.332884	0.8834538	4.3299553	0.123041293006091	high
GSM1045249	6.61917808219178	0	5.0609133	0.8834538	2.2790403	-0.139075766888663	low
GSM1045250	0.531506849315069	1	1.9122511	0.8834538	4.3322948	0.108876270140195	high
GSM1045251	7.93698630136986	0	3.6194607	0.8834538	2.2790403	-0.103351813775789	low
GSM1045252	7.94246575342466	0	2.4178938	1.085854	2.2790403	-0.119909260970866	low
GSM1045253	7.75068493150685	0	4.7985925	0.8993759	2.3248392	-0.132429594019643	low
GSM1045254	7.63013698630137	0	3.1455502	0.8834538	2.4418872	-0.0781302951509338	high
GSM1045255	7.50684931506849	0	4.1033524897	0.883453772	2.2790403344	-0.115344240209737	low
GSM1045256	3.38356164383562	0	3.1354401	0.8834538	2.2790403	-0.0913561857405248	low
GSM1045257	5.73150684931507	1	4.4639766	0.8834538	2.3956486	-0.114631744500662	low
GSM1045258	6.94520547945205	0	3.906143	1.202011	2.310687	-0.180766314502597	low
GSM1045259	6.05753424657534	0	4.1282272	1.9248034	2.2790403	-0.354360816994233	low
GSM1045260	6.23287671232877	1	5.5451317	0.8834538	2.2790403	-0.15107629706079	low
GSM1045261	1.06849315068493	1	1.0975789	0.8834538	4.9797393	0.182646032505539	high
GSM1045262	5.98356164383562	0	3.0610028	1.3519417	2.2790403	-0.196764085033545	low
GSM1045263	2.51780821917808	1	2.2744834	0.8834538	2.2790403	-0.0700188370250593	high
GSM1045264	2.51232876712329	0	1.5710778	0.8834538	3.7574833	0.0697629436201859	high
GSM1045265	7.55616438356164	0	2.6458797	0.8834538	2.2790403	-0.0792232631764949	high
GSM1045266	2.67671232876712	0	2.7686193	0.9070072	2.2790403	-0.0876573242459099	high
GSM1045267	5.47123287671233	0	4.1909422	0.9414625	2.2790403	-0.130795161987969	low
GSM1045268	5.07945205479452	0	2.6953916	0.8834538	2.3823576	-0.0719002721359934	high
GSM1045269	4.91232876712329	0	2.1796157	0.9075013	2.292216	-0.072082627470201	high
GSM1045270	1.49315068493151	1	1.5526836	0.8834538	7.6408379	0.391587182450916	high
GSM1045271	3.86027397260274	1	2.022392	3.156315	3.12124	-0.514409332802737	low
GSM1045272	8.06301369863014	0	3.3649995	4.3859679	3.5157423	-0.796545476628637	low
GSM1045273	2.86027397260274	1	3.2499423	0.8834538	2.2790403	-0.094193928184585	low
GSM1045274	6.81917808219178	0	1.5666685	0.8834538	3.2814089	0.0304745169381826	high
GSM1045275	3.64931506849315	1	3.066485	0.8834538	2.2790403	-0.0896472507680578	high
GSM1045276	5.24657534246575	1	3.0369352	0.9551284	2.2790403	-0.10532364560254	low
GSM1045277	5.34246575342466	0	2.1287472	0.8834538	2.8584509	-0.0184576858615619	high
GSM1045278	2.95890410958904	1	4.3765738	0.8834538	2.2790403	-0.122115575335165	low
GSM1045279	6.20821917808219	0	4.1813861	0.8834538	2.2790403	-0.117278179889065	low
GSM1045280	4.63561643835616	0	3.6323592	0.9378296	2.2790403	-0.116119938084641	low
GSM1045281	6.30684931506849	0	3.3041867	0.9348151	2.2790403	-0.107296619511972	low
GSM1045282	1	1	3.3293405	0.8834538	2.2790403	-0.0961616776437393	low
GSM1045283	6.05753424657534	0	2.1711423	0.9981337	2.2790403	-0.0937118053595155	low
GSM1045284	6.42191780821918	0	3.5858856	0.8834538	3.8612787	0.0284189808999422	high
GSM1045285	5.10684931506849	0	5.5937287	0.9269114	2.3097969	-0.159684330132414	low
GSM1045286	6.80547945205479	0	2.3443294	0.8834538	2.4145484	-0.0605358311707022	high
GSM1045287	1.44109589041096	1	2.1242342	0.8834538	2.2790403	-0.0662951659337957	high
GSM1045288	8.0958904109589	0	5.168103	1.257602	2.27904	-0.227387464341896	low
GSM1045289	7.26027397260274	0	3.2642142	2.0024684	2.2790403	-0.350727864345648	low
GSM1045290	6.53150684931507	0	1.9971038	0.8834538	2.2790403	-0.0631444550128671	high
GSM1045291	7.36712328767123	0	3.3220298	0.8834538	2.3547136	-0.0897181239262289	high
GSM1045292	7.23561643835616	0	3.646517	4.180289	2.27904	-0.858779295336721	low
GSM1045293	1.15890410958904	0	2.9813311	0.8834538	2.2790403	-0.0875368560655346	high
GSM1045294	4.60821917808219	0	3.9407224	0.8834538	2.2790403	-0.111313739064045	low
GSM1045295	5.62191780821918	0	3.6502242	0.8834538	2.2790403	-0.104114234844361	low
GSM1045296	1.3013698630137	0	3.5756598	0.8834538	5.2060776	0.139961713882646	high
GSM1045297	6.14520547945205	0	4.9508569	0.8834538	2.2790403	-0.136348206042492	low
GSM1045298	6.01917808219178	0	2.2008291	0.8834538	2.2790403	-0.0681934403663266	high
GSM1045299	7.05753424657534	0	4.7280182	0.8834538	2.2790403	-0.130825527550994	low
GSM1045300	7.0027397260274	0	3.1672964	0.8834538	2.3520853	-0.086100825445242	high
GSM1045301	6.0958904109589	0	5.0704615	0.8834538	4.4271226	0.0384529001779893	high
GSM1045302	5.53972602739726	1	3.795772	2.546013	2.27904	-0.488337360517355	low
GSM1045303	7.43287671232877	0	3.5206838	0.8834538	2.2790403	-0.100903796168943	low
GSM1045304	7.64383561643836	0	3.8730164	0.8834538	2.2790403	-0.109635760912381	low
GSM1045305	7.18356164383562	0	4.0651788	0.8834538	2.2790403	-0.11439817943912	low
GSM1045306	7.96986301369863	0	2.6338912	0.8834538	2.2790403	-0.078926148577032	high
GSM1045307	8.08767123287671	0	3.105053	1.072253	2.27904	-0.133825630614185	low
GSM1045308	8.18904109589041	0	4.9987879	4.4722064	2.2790403	-0.959122757733685	low
GSM1045309	5.76712328767123	0	3.4543748	0.8834538	2.377131	-0.0911429100591689	low
GSM1045310	2.53972602739726	1	4.4099873	8.2184936	2.2790403	-1.80218198869596	low
GSM1045311	8.11506849315069	0	3.2006041	0.8834538	2.7898288	-0.0507006835504999	high
