## Supplemental Tables for "Identification and Modeling of Necroptosis-Related Genes Associated with the Prognosis of Breast Cancer": tcga.uniCox.xls

id	HR	HR.95L	HR.95H	pvalue
BCL2	0.868982114958223	0.759657965751184	0.994039357397588	0.0406469574736682
FLT3	0.734906912025783	0.603998886972842	0.894187358606102	0.0020883919109293
PLK1	1.1757223513425	1.00469405914388	1.37586465737068	0.043554558028713
